# Projected healthcare cost savings with transnasal vs. transoral upper gastrointestinal endoscopy in the United States

**DOI:** 10.1101/2023.11.27.23299075

**Authors:** Deepak Gupta, David Edelman, Amy Somerset, Shushovan Chakrabortty

**Author notes:** Corresponding Author: Dr Deepak Gupta Clinical Assistant Professor, Anesthesiology Wayne State University/Detroit Medical Center Box No 162, 3990 John R, Detroit, MI 48201, United States. Financial Interests: NONE; Conflicts of Interests: NONE. Anti-Plagiarism Software: Not Checked.

## Abstract

**Background:** Transoral esophagogastroduodenoscopy (EGD) requires sedation and monitored anesthesia care, while transnasal esophagoscopy (TNE) can be performed without sedation.

Despite this benefit, TNE is performed significantly less than EGD in the United States.

**Objectives:** The current project was designed to compare the differential prevalence of TNE and EGD with and without concurrent anesthesia billing among Medicare beneficiaries during 2018-2021.

**Materials and Methods:** The Public Use Files data for TNE, EGD, and anesthesia for EGD billed nationally among Medicare beneficiaries was exported from the Centers for Medicare & Medicaid Services (CMS) website for 2018-2021 and presented as cumulative data. Projections were made to quantify healthcare cost savings if the number of TNE services were at least 9% of the number of TNE+EGD services and at most 34% of the number of TNE+EGD services from 2018-2021.

**Results:** The key finding was that TNE was rarely performed and billed among Medicare beneficiaries when compared to EGD. In addition, roughly one-third of EGDs among Medicare beneficiaries might have been performed without concurrent anesthesia for EGD billing.

**Conclusion:** Secondary to the need for sedation and monitored anesthesia care, transoral upper gastrointestinal endoscopy is significantly more expensive than transnasal upper gastrointestinal endoscopy. Medicare could save millions of dollars annually if TNE replaced EGD.
