## Supplementary Excel File for "Projected healthcare cost savings with transnasal vs. transoral upper gastrointestinal endoscopy in the United States"

### Sheet: TNE EGD 2018-2021
ANESTHESIA FOR EGD BILLED BY ANESTHESIA PROVIDERS NATIONALLY	Number of Providers	Number of Services	Number of Services/Provider	Total Submitted Charge Amount	Total Medicare Allowed Amount	Total Medicare Payment Amount	Total Deductible Coinsurance Amount		Average Submitted Charge Amount/Provider	Average Medicare Allowed Amount/Provider	Average Medicare Payment Amount/Provider	Average Deductible Coinsurance Amount/Provider		Average Submitted Charge Amount/Service	Average Medicare Allowed Amount/Service	Average Medicare Payment Amount/Service	Average Deductible Coinsurance Amount/Service
2018	41051	1486803	36.2184	1.35357e+09	1.64698e+08	1.29739e+08	3.49591e+07		32973	4012.03	3160.43	851.601		910.393	110.773	87.2602	23.5129
2019	42512	1510975	35.5423	1.42933e+09	1.69008e+08	1.33042e+08	3.59659e+07		33621.7	3975.53	3129.51	846.019		945.964	111.853	88.0502	23.8031
2020	37965	1170672	30.8356	1.15457e+09	1.3313e+08	1.04525e+08	2.86055e+07		30411.4	3506.65	2753.18	753.469		986.244	113.721	89.286	24.4351
2021	40188	1247273	31.036	1.28959e+09	1.38877e+08	1.09496e+08	2.93813e+07		32089	3455.68	2724.58	731.097		1033.93	111.344	87.788	23.5565
EGD BILLED BY ENDOSCOPISTS NATIONALLY	Number of Providers	Number of Services		Total Submitted Charge Amount	Total Medicare Allowed Amount	Total Medicare Payment Amount	Total Deductible Coinsurance Amount		Average Submitted Charge Amount/Provider	Average Medicare Allowed Amount/Provider	Average Medicare Payment Amount/Provider	Average Deductible Coinsurance Amount/Provider		Average Submitted Charge Amount/Service	Average Medicare Allowed Amount/Service	Average Medicare Payment Amount/Service	Average Deductible Coinsurance Amount/Service
2018	28192	2265300	80.3526	2.52848e+09	3.67146e+08	2.86741e+08	8.04055e+07		89687.7	13023.1	10171	2852.07		1116.18	162.074	126.58	35.4944
2019	28256	2258999	79.9476	2.57035e+09	3.68901e+08	2.88402e+08	8.04994e+07		90966.6	13055.7	10206.7	2848.93		1137.83	163.303	127.668	35.635
2020	25504	1775647	69.6223	2.05727e+09	2.8822e+08	2.24858e+08	6.33622e+07		80664.6	11301	8816.59	2484.4		1158.6	162.319	126.635	35.684
2021	26300	1968351	74.8422	2.39176e+09	3.24151e+08	2.54551e+08	6.96e+07		90941.5	12325.1	9678.73	2646.39		1215.11	164.681	129.322	35.3595
TNE BILLED BY ENDOSCOPISTS NATIONALLY	Number of Providers	Number of Services		Total Submitted Charge Amount	Total Medicare Allowed Amount	Total Medicare Payment Amount	Total Deductible Coinsurance Amount		Average Submitted Charge Amount/Provider	Average Medicare Allowed Amount/Provider	Average Medicare Payment Amount/Provider	Average Deductible Coinsurance Amount/Provider		Average Submitted Charge Amount/Service	Average Medicare Allowed Amount/Service	Average Medicare Payment Amount/Service	Average Deductible Coinsurance Amount/Service
2018	24	898	37.4167	657642	138109	104665	33444.1		27401.7	5754.55	4361.04	1393.5		732.34	153.796	116.554	37.2429
2019	24	669	27.875	614456	109526	85006.6	24519.3		25602.4	4563.58	3541.94	1021.64		918.47	163.716	127.065	36.6507
2020	20	546	27.3	415731	93703.7	72060.2	21643.5		20786.6	4685.19	3603.01	1082.18		761.413	171.619	131.978	39.6401
2021	21	664	31.619	487327	117047	90871.4	26175.8		23206.1	5573.68	4327.21	1246.47		733.927	176.276	136.855	39.4214
RATIO OF EGD/TNE BILLED BY ENDOSCOPISTS NATIONALLY	Number of Providers	Number of Services		Total Submitted Charge Amount	Total Medicare Allowed Amount	Total Medicare Payment Amount	Total Deductible Coinsurance Amount							Average Submitted Charge Amount/Service	Average Medicare Allowed Amount/Service	Average Medicare Payment Amount/Service	Average Deductible Coinsurance Amount/Service
2018	1174.67	2522.61		3844.76	2658.38	2739.6	2404.18							1.52412	1.05382	1.08602	0.953053
2019	1177.33	3376.68		4183.13	3368.16	3392.7	3283.1							1.23883	0.997478	1.00474	0.972287
2020	1275.2	3252.1		4948.56	3075.87	3120.42	2927.54							1.52165	0.94581	0.95951	0.9002
2021	1252.38	2964.38		4907.91	2769.4	2801.22	2658.94							1.65563	0.934224	0.944958	0.896962
RATIO OF EGD WITH ANESTHESIA/TNE BILLED BY ENDOSCOPISTS AND ANESTHESIA PROVIDERS NATIONALLY														Average Submitted Charge Amount/Service	Average Medicare Allowed Amount/Service	Average Medicare Payment Amount/Service	Average Deductible Coinsurance Amount/Service
2018														2.76725	1.77408	1.83469	1.58439
2019														2.26876	1.68069	1.6977	1.62175
2020														2.81693	1.60845	1.63603	1.51662
2021														3.06439	1.56587	1.58643	1.49452
EGD WITH ANESTHESIA BILLED BY ENDOSCOPISTS AND ANESTHESIA PROVIDERS NATIONALLY		Number of Services		Total Submitted Charge Amount	Total Medicare Allowed Amount	Total Medicare Payment Amount	Total Deductible Coinsurance Amount
2018		1486803		3.01311e+09	4.0567e+08	3.17937e+08	8.77323e+07
2019		1510975		3.14856e+09	4.15754e+08	3.25945e+08	8.98095e+07
2020		1170672		2.51091e+09	3.23152e+08	2.52772e+08	7.03798e+07
2021		1247273		2.80517e+09	3.44279e+08	2.70795e+08	7.34843e+07
EGD WITHOUT ANESTHESIA BILLED BY ENDOSCOPISTS ONLY NATIONALLY		Number of Services		Total Submitted Charge Amount	Total Medicare Allowed Amount	Total Medicare Payment Amount	Total Deductible Coinsurance Amount
2018		778497		8.6894e+08	1.26174e+08	9.85418e+07	2.76323e+07
2019		748024		8.51123e+08	1.22155e+08	9.54987e+07	2.66558e+07
2020		604975		7.00926e+08	9.81987e+07	7.66107e+07	2.15879e+07
2021		721078		8.76188e+08	1.18748e+08	9.32511e+07	2.5497e+07
PROJECTED TNE DATA IF AIMED TNE PERCENT IS 9% OF CURRENT TOTAL EGD+TNE		Projected Number of Services		Projected Total Submitted Charge Amount	Projected Total Medicare Allowed Amount	Projected Total Medicare Payment Amount	Projected Total Deductible Coinsurance Amount
2018		203958		1.49367e+08	3.1368e+07	2.3772e+07	7.59598e+06
2019		203370		1.86789e+08	3.32949e+07	2.58413e+07	7.45365e+06
2020		159857		1.21717e+08	2.74345e+07	2.10977e+07	6.33677e+06
2021		177211		1.3006e+08	3.12381e+07	2.42522e+07	6.98593e+06
PROJECTED EGD WITH ANESTHESIA DATA IF AIMED EGD PERCENT IS 91% OF CURRENT TOTAL EGD+TNE		Projected Number of Services		Projected Total Submitted Charge Amount	Projected Total Medicare Allowed Amount	Projected Total Medicare Payment Amount	Projected Total Deductible Coinsurance Amount
2018		1.35353e+06		2.74302e+09	3.69306e+08	2.89438e+08	7.9868e+07
2019		1.37539e+06		2.86604e+09	3.78448e+08	2.96698e+08	8.17509e+07
2020		1.06564e+06		2.28563e+09	2.94159e+08	2.30093e+08	6.40653e+07
2021		1.1354e+06		2.55356e+09	3.134e+08	2.46507e+08	6.68933e+07
PROJECTED EGD WITHOUT ANESTHESIA DATA IF AIMED EGD PERCENT IS 91% OF CURRENT TOTAL EGD+TNE		Projected Number of Services		Projected Total Submitted Charge Amount	Projected Total Medicare Allowed Amount	Projected Total Medicare Payment Amount	Projected Total Deductible Coinsurance Amount
2018		708713		7.91049e+08	1.14864e+08	8.97086e+07	2.51554e+07
2019		680903		7.74751e+08	1.11194e+08	8.69296e+07	2.4264e+07
2020		550697		6.38039e+08	8.93883e+07	6.97372e+07	1.96511e+07
2021		656402		7.976e+08	1.08097e+08	8.48871e+07	2.32101e+07
PROJECTED SAVINGS FOR MEDICARE IF AIMED TNE PERCENT IS 9% OF CURRENT TOTAL EGD+TNE				Projected Savings In Total Submitted Charge Amount	Projected Savings In Total Medicare Allowed Amount	Projected Savings In Total Medicare Payment Amount	Projected Savings In Total Deductible Coinsurance Amount		Percent Savings On Current Total Submitted Charge Amount	Percent Savings On Current Total Medicare Allowed Amount	Percent Savings On Current Total Medicare Payment Amount	Percent Savings On Current Total Deductible Coinsurance Amount
2018				1.99275e+08	1.64442e+07	1.36656e+07	2.77867e+06		5.13238	3.09112	3.28039	2.4079
2019				1.72718e+08	1.50814e+07	1.20601e+07	3.02136e+06		4.31764	2.80315	2.86104	2.59367
2020				1.66865e+08	1.04629e+07	8.52663e+06	1.93624e+06		5.19464	2.48262	2.5881	2.10485
2021				2.00619e+08	1.04093e+07	8.4911e+06	1.91818e+06		5.44887	2.24752	2.33184	1.93741
PROJECTED LOSS FOR ANESTHESIA PROVIDERS NATIONALLY IF AIMED TNE PERCENT IS 9% OF CURRENT TOTAL EGD+TNE				Projected Loss In Total Submitted Charge Amount	Projected Loss In Total Medicare Allowed Amount	Projected Loss In Total Medicare Payment Amount	Projected Loss In Total Deductible Coinsurance Amount		Percent Loss On Current Total Submitted Charge Amount	Percent Loss On Current Total Medicare Allowed Amount	Percent Loss On Current Total Medicare Payment Amount	Percent Loss On Current Total Deductible Coinsurance Amount
2018				1.21333e+08	1.47634e+07	1.16297e+07	3.13371e+06		8.96393	8.96393	8.96393	8.96393
2019				1.28254e+08	1.51651e+07	1.19379e+07	3.22724e+06		8.97305	8.97305	8.97305	8.97305
2020				1.03588e+08	1.19445e+07	9.37797e+06	2.56649e+06		8.97202	8.97202	8.97202	8.97202
2021				1.15667e+08	1.24563e+07	9.82099e+06	2.6353e+06		8.9693	8.9693	8.9693	8.9693
PROJECTED LOSS FOR ENDOSCOPISTS NATIONALLY IF AIMED TNE PERCENT IS 9% OF CURRENT TOTAL EGD+TNE				Projected Loss In Total Submitted Charge Amount	Projected Loss In Total Medicare Allowed Amount	Projected Loss In Total Medicare Payment Amount	Projected Loss In Total Deductible Coinsurance Amount		Percent Loss On Current Total Submitted Charge Amount	Percent Loss On Current Total Medicare Allowed Amount	Percent Loss On Current Total Medicare Payment Amount	Percent Loss On Current Total Deductible Coinsurance Amount
2018				7.79418e+07	1.68084e+06	2.03588e+06	-355042		3.08176	0.45764	0.709749	-0.44138
2019				4.44642e+07	-83690.7	122192	-205882		1.72947	-0.0226797	0.0423561	-0.255678
2020				6.32769e+07	-1.48159e+06	-851338	-630251		3.07515	-0.51388	-0.37849	-0.994339
2021				8.49515e+07	-2.04701e+06	-1.32989e+06	-717122		3.55111	-0.631273	-0.522261	-1.02996
PROJECTED TNE DATA IF AIMED TNE PERCENT IS 34% OF CURRENT TOTAL EGD+TNE		Projected Number of Services		Projected Total Submitted Charge Amount	Projected Total Medicare Allowed Amount	Projected Total Medicare Payment Amount	Projected Total Deductible Coinsurance Amount
2018		770507		5.64274e+08	1.18501e+08	8.98053e+07	2.86959e+07
2019		768287		7.05649e+08	1.25781e+08	9.76225e+07	2.81583e+07
2020		603906		4.59821e+08	1.03641e+08	7.97025e+07	2.39389e+07
2021		669465		4.91338e+08	1.18011e+08	9.16194e+07	2.63913e+07
PROJECTED EGD WITH ANESTHESIA DATA IF AIMED EGD PERCENT IS 66% OF CURRENT TOTAL EGD+TNE		Projected Number of Services		Projected Total Submitted Charge Amount	Projected Total Medicare Allowed Amount	Projected Total Medicare Payment Amount	Projected Total Deductible Coinsurance Amount
2018		981679		1.98944e+09	2.67848e+08	2.09922e+08	5.79263e+07
2019		997539		2.07866e+09	2.74479e+08	2.15187e+08	5.92918e+07
2020		772881		1.65771e+09	2.13346e+08	1.66881e+08	4.64649e+07
2021		823478		1.85203e+09	2.27301e+08	1.78785e+08	4.8516e+07
PROJECTED EGD WITHOUT ANESTHESIA DATA IF AIMED EGD PERCENT IS 66% OF CURRENT TOTAL EGD+TNE		Projected Number of Services		Projected Total Submitted Charge Amount	Projected Total Medicare Allowed Amount	Projected Total Medicare Payment Amount	Projected Total Deductible Coinsurance Amount
2018		514012		5.73728e+08	8.33079e+07	6.50634e+07	1.82445e+07
2019		493842		5.61908e+08	8.06459e+07	6.30478e+07	1.75981e+07
2020		399406		4.62753e+08	6.48311e+07	5.05786e+07	1.42524e+07
2021		476072		5.78479e+08	7.84002e+07	6.15665e+07	1.68337e+07
PROJECTED SAVINGS FOR MEDICARE IF AIMED TNE PERCENT IS 34% OF CURRENT TOTAL EGD+TNE				Projected Savings In Total Submitted Charge Amount	Projected Savings In Total Medicare Allowed Amount	Projected Savings In Total Medicare Payment Amount	Projected Savings In Total Deductible Coinsurance Amount		Percent Savings On Current Total Submitted Charge Amount	Percent Savings On Current Total Medicare Allowed Amount	Percent Savings On Current Total Medicare Payment Amount	Percent Savings On Current Total Deductible Coinsurance Amount
2018				7.55265e+08	6.23246e+07	5.17933e+07	1.05313e+07		19.452	11.7156	12.4329	9.12608
2019				6.54075e+08	5.71126e+07	4.56709e+07	1.14417e+07		16.3507	10.6154	10.8346	9.82208
2020				6.31968e+08	3.9626e+07	3.22929e+07	7.3331e+06		19.6736	9.40243	9.80191	7.97169
2021				7.5999e+08	3.94327e+07	3.21662e+07	7.26649e+06		20.6416	8.51412	8.83354	7.33934
PROJECTED LOSS FOR ANESTHESIA PROVIDERS NATIONALLY IF AIMED TNE PERCENT IS 34% OF CURRENT TOTAL EGD+TNE				Projected Loss In Total Submitted Charge Amount	Projected Loss In Total Medicare Allowed Amount	Projected Loss In Total Medicare Payment Amount	Projected Loss In Total Deductible Coinsurance Amount		Percent Loss On Current Total Submitted Charge Amount	Percent Loss On Current Total Medicare Allowed Amount	Percent Loss On Current Total Medicare Payment Amount	Percent Loss On Current Total Deductible Coinsurance Amount
2018				4.59861e+08	5.59541e+07	4.40772e+07	1.18769e+07		33.9738	33.9738	33.9738	33.9738
2019				4.85692e+08	5.74295e+07	4.52081e+07	1.22214e+07		33.9805	33.9805	33.9805	33.9805
2020				3.92319e+08	4.52372e+07	3.55172e+07	9.72005e+06		33.9797	33.9797	33.9797	33.9797
2021				4.38174e+08	4.71872e+07	3.72041e+07	9.98311e+06		33.9777	33.9777	33.9777	33.9777
PROJECTED LOSS FOR ENDOSCOPISTS NATIONALLY IF AIMED TNE PERCENT IS 34% OF CURRENT TOTAL EGD+TNE				Projected Loss In Total Submitted Charge Amount	Projected Loss In Total Medicare Allowed Amount	Projected Loss In Total Medicare Payment Amount	Projected Loss In Total Deductible Coinsurance Amount		Percent Loss On Current Total Submitted Charge Amount	Percent Loss On Current Total Medicare Allowed Amount	Percent Loss On Current Total Medicare Payment Amount	Percent Loss On Current Total Deductible Coinsurance Amount
2018				2.95404e+08	6.37048e+06	7.71611e+06	-1.34563e+06		11.6801	1.73448	2.68999	-1.67286
2019				1.68383e+08	-316932	462733	-779665		6.54942	-0.085887	0.1604	-0.96824
2020				2.39649e+08	-5.61122e+06	-3.22427e+06	-2.38695e+06		11.6465	-1.94622	-1.43345	-3.76586
2021				3.21815e+08	-7.75455e+06	-5.03793e+06	-2.71662e+06		13.4524	-2.3914	-1.97844	-3.90172
